# Sex-Specific Cord Blood DNA Methylation Signatures for Childhood ADHD Symptoms

**DOI:** 10.1101/2025.10.20.25338428

**Authors:** Markos Tesfaye, Solveig Løkhammer, Dinka Smajlagic, Anne-Kristin Stavrum, Kira D. Höffler, Christian M. Page, Jonelle D. Villar, Alexey Shadrin, Mona Bekkhus, Tetyana Zayats, Stephanie Le Hellard

## Abstract

**Background:** The underdiagnosis of Attention-Deficit/Hyperactivity Disorder (ADHD) in females, particularly those with the inattentive presentation, highlights a critical gap in clinical care. Although DNA methylation is often tissue-specific, accessible peripheral tissues like cord blood provide valuable insights into early-life risk and can serve as biomarkers. We aimed to identify sex-specific DNA methylation signatures in cord blood associated with childhood ADHD symptoms, which could illuminate early-life risk markers and inform improved detection strategies.

**Method:** We conducted sex-stratified epigenome-wide association study (EWAS) of cord blood DNA methylation in relation to ADHD symptoms in children (n=2,391; 48.1% females) from the Norwegian Mother, Father, and Child cohort study (MoBa). We tested for sex interaction effects and analyzed inattention and hyperactivity/impulsivity symptoms separately.

**Results:** We identified five differentially methylated CpG positions (DMPs) and 22 differentially methylated regions (DMRs). In females, two DMPs, cg13084029 (*ARRB1*) and cg15676735 (*ZBTB3*), and seven DMRs were associated with inattention symptoms. The identified DMPs exhibited significant sex interaction effects (adjusted *p*-value < 0.05). There was no overlap between the DMPs or DMRs identified in females and males, and the epigenetic signatures for inattention and hyperactivity/impulsivity were largely disparate. Several annotated genes (e.g., *ARRB1, PNPO, KDM5B*, *HOXA2,* and *HOXC4*) have recognized roles in neurotransmission and neurodevelopment.

**Conclusion:** Our findings demonstrate that the peripheral DNA methylation signatures at birth associated with later ADHD symptoms are distinct between females and males. This highlights the value of sex-stratified analyses and suggests that peripheral epigenetic profiles hold promise for the development of tools for early detection.
