## Supplementary Tables for "Sex-Specific Cord Blood DNA Methylation Signatures for Childhood ADHD Symptoms"

### Sheet: Index
Supplementary Tables S1 - S7: Differentially methylated regions in cord blood associated with ADHD symptoms stratified by sex and symptom clusters among eight-year-old children participating in the MoBa study.
Table S1: All ADHD symptoms in the total sample
Table S2: All ADHD symptoms in the male sample
Table S3: All ADHD symptoms in the female sample
Table S4: Inattention symptoms in the total sample
Table S5: Inattention symptoms in the female sample
Table S6: Hyperactivity/impulsivity symptoms in the male sample
Table S7: Hyperactivity/impulsivity symptoms in the female sample
Supplementary Table S8: Sex-interaction statistics in relation to ADHD symptoms for CpGs identified across sex-stratified and sex-differentiated EWAS meta-analyses among eight-year-old children participating in the MoBa study.

### Sheet: Table S1
Differentially methylated regions in cord blood associated with all ADHD symptoms in the total sample
CHROMOSOME	START POSITION	END POSITION	MINIMUM P-VALUE	NUMBER OF PROBES	P-VALUE	SIDAK ADJ. P-VALUE	GENE
17	6796906	6797709	2.43e-05	6	4.993e-14	5.117e-11	ALOX12P2
17	46018929	46019175	0.0001359	6	5.465e-08	0.0001827	PNPO

### Sheet: Table S2
Differentially methylated regions in cord blood associated with all ADHD symptoms in the male sample
CHROMOSOME	START POSITION	END POSITION	MINIMUM P-VALUE	NUMBER OF PROBES	P-VALUE	SIDAK ADJ. P-VALUE	GENE
6	38682956	38683222	1.323e-05	6	3.303e-10	1.021e-06	DNAH8
6	151646584	151646818	1.557e-05	5	4.698e-07	0.00165	AKAP12
11	368366	368684	1.323e-05	10	8.356e-10	2.161e-06	B4GALNT4
17	46018731	46019018	1.323e-05	10	5.68e-09	1.628e-05	PNPO

### Sheet: Table S3
Differentially methylated regions in cord blood associated with all ADHD symptoms in the female sample
CHROMOSOME	START POSITION	END POSITION	MINIMUM P-VALUE	NUMBER OF PROBES	P-VALUE	SIDAK ADJ. P-VALUE	GENE
1	202778618	202778870	5.235e-05	4	4.131e-08	0.0001348	KDM5B; PCAT6
6	29648161	29648757	1.937e-08	19	5.901e-14	8.135e-11	ZFP57
6	31275643	31275808	0.0002058	7	1.818e-07	0.0009058	HLA-B
12	123215288	123215525	9.586e-06	5	7.92e-07	0.002745	HCAR1
17	6796745	6797772	1.089e-08	8	1.449e-21	1.161e-18	ALOX12P2
20	43935361	43935552	4.592e-05	7	1.548e-08	6.665e-05	RBPJL; MATN4

### Sheet: Table S4
Differentially methylated regions in cord blood associated with inattention symptoms in the total sample
CHROMOSOME	START POSITION	END POSITION	MINIMUM P-VALUE	NUMBER OF PROBES	P-VALUE	SIDAK ADJ. P-VALUE	GENE
1	84326462	84326670	0.0001005	5	1.526e-08	6.032e-05	MIR548AP
1	202778618	202778870	9.35e-06	4	3.786e-09	1.236e-05	PCAT6; KDM5B
11	6291339	6292616	3.205e-07	11	3.047e-28	1.963e-25	CCKBR
11	86142407	86142588	0.0002392	4	9.758e-09	4.434e-05
22	51016501	51016951	5.93e-09	9	9.917e-13	1.813e-09	CPT1B; CHKB-DT

### Sheet: Table S5
Differentially methylated regions in cord blood associated with inattention symptoms in the female sample
CHROMOSOME	START POSITION	END POSITION	MINIMUM P-VALUE	NUMBER OF PROBES	P-VALUE	SIDAK ADJ. P-VALUE	GENE
6	29648161	29648757	1.329e-09	19	8.847e-15	1.226e-11	ZFP57
6	31275551	31275882	2.28e-06	10	9.525e-11	2.367e-07	HLA-B
6	31508106	31508358	2.851e-05	7	1.525e-09	4.977e-06	SNORD117; DDX39B
8	144120399	144120707	2.799e-06	7	3.923e-09	1.048e-05	LY6S-AS1
12	123215288	123215554	8.678e-06	6	4.915e-09	1.52e-05	HCAR1
17	6796906	6797709	1.386e-05	6	9.991e-13	1.023e-09	ALOX12P2
20	43935222	43935552	1.329e-09	10	1.462e-14	3.652e-11	RBPJL; MATN4

### Sheet: Table S6
Differentially methylated regions in cord blood associated with hyperactivity/impulsivity symptoms in the male sample
CHROMOSOME	START POSITION	END POSITION	MINIMUM P-VALUE	NUMBER OF PROBES	P-VALUE	SIDAK ADJ. P-VALUE	GENE
6	38682982	38683222	0.0001269	5	2.973e-09	1.019e-05	DNAH8
7	27143235	27143586	1.857e-05	8	2.699e-09	6.325e-06	HOXA2
11	368366	368713	5.443e-06	11	2.951e-10	6.993e-07	B4GALNT4
17	46018764	46019018	1.857e-05	9	2.4e-07	0.0007767	PNPO

### Sheet: Table S7
Differentially methylated regions in cord blood associated with hyperactivity/impulsivity symptoms in the female sample
CHROMOSOME	START POSITION	END POSITION	MINIMUM P-VALUE	NUMBER OF PROBES	P-VALUE	SIDAK ADJ. P-VALUE	GENE
6	166908574	166908812	0.0005056	4	9.829e-09	3.397e-05	RPS6KA2
11	32417790	32417944	0.0005056	6	1.294e-08	6.908e-05	WT1
12	1025529	1025773	0.0007986	4	3.885e-08	0.0001309	RAD52
12	54446289	54446538	0.0005056	4	7.826e-08	0.0002585	HOXC4
15	75019070	75019303	0.0005056	9	4.971e-09	1.755e-05	CYP1A1
17	6796745	6797120	1.002e-06	5	3.053e-12	6.695e-09	ALOX12P2

### Sheet: Table S8
Sex-interaction statistics in relation to ADHD symptoms for CpGs identified across sex-stratified and sex-differentiated EWAS meta-analyses among eight-year-old children participating in the MoBa study.
ProbeID	Sex Interaction P-value	P-value (Bonferroni corrected)
cg05928306	7.12e-06	3.56e-05
cg13084029	1.41e-09	7.03e-09
cg13426208	0.639	1
cg15676735	0.00133	0.00667
cg16317998	0.0996	0.498
